# Pruning and thresholding approach for methylation risk scores in multi-ancestry populations

**DOI:** 10.1101/2022.06.09.22276204

**Authors:** Junyu Chen, Evan Gatev, Todd Everson, Karen N. Conneely, Nastassja Koen, Michael P. Epstein, Michael S. Kobor, Heather J. Zar, Dan J. Stein, Anke Huels

## Abstract

Recent efforts have focused on developing methylation risk scores (MRS), a weighted sum of the individual’s DNAm values of pre-selected CpG sites. Most of the current MRS approaches that utilize Epigenome-wide association studies (EWAS) summary statistics only include genome-wide significant CpG sites and do not consider co-methylation. New methods that relax the p-value threshold to include more CpG sites and account for the inter-correlation of DNAm might improve the predictive performance of MRS. We paired informed co-methylation pruning with P-value thresholding to generate pruning and thresholding (P+T) MRS and evaluated its performance among multi-ancestry populations. Through simulation studies and real data analyses, we demonstrated that pruning provides an improvement over simple thresholding methods for prediction of phenotypes. We demonstrated that European-derived summary statistics can be used to develop P+T MRS among other population such as African population. However, the prediction accuracy of P+T MRS may differ across multi-ancestry population due to environmental/cultural/social differences.
