## SupplementalTables for "Pruning and thresholding approach for methylation risk scores in multi-ancestry populations"

### Sheet: Supplement Table 1
Supplement Table 1. Power of MRS across all simulation scenarios where phenotypes do not differ by ancestry.
Proportions of causal CpGs located in CMR	Proportions of phenotype variance explained by DNA methylation (and ancestry)	Indian			White			Black			Joint-analysis			Standardization
		P + T CoMeBack	P + T	T	P + T CoMeBack	P + T	T	P + T CoMeBack	P + T	T	P + T CoMeBack	P + T	T	P + T CoMeBack	P + T	T
1	0.8	1	1	1	1	1	1	1	1	1	1	1	1	1	1	1
0.7	0.8	1	1	1	1	1	1	1	1	1	1	1	1	1	1	1
0.5	0.8	1	1	1	1	1	1	1	1	1	1	1	1	1	1	1
0.3	0.8	1	1	1	1	1	1	1	1	1	1	1	1	1	1	1
0.7	0.5	1	0.999	1	1	1	1	1	1	1	1	1	1	1	1	1
0.7	0.3	0.99	0.992	0.99	0.99	0.989	0.99	0.99	0.986	0.99	1	0.998	1	1	0.996	1
0.7	0.1	0.58	0.579	0.58	0.62	0.627	0.63	0.64	0.637	0.63	0.79	0.792	0.79	0.79	0.788	0.79

### Sheet: Supplement Table 2
Supplement Table 2. Type 1 error of MRS across all simulation scenarios where phenotypes do not differ by ancestry.
Proportions of causal CpGs located in CMR	Proportions of phenotype variance explained by DNA methylation (and ancestry)	Indian			White			Black			Joint-analysis			Standardization
		P + T CoMeBack	P + T	T	P + T CoMeBack	P + T	T	P + T CoMeBack	P + T	T	P + T CoMeBack	P + T	T	P + T CoMeBack	P + T	T
1	0.8	0.055	0.055	0.054	0.039	0.056	0.044	0.054	0.05	0.054	0.055	0.054	0.051	0.051	0.054	0.046
0.7	0.8	0.054	0.042	0.05	0.056	0.046	0.057	0.049	0.051	0.05	0.061	0.043	0.065	0.062	0.041	0.066
0.5	0.8	0.044	0.052	0.046	0.048	0.048	0.044	0.046	0.054	0.046	0.033	0.051	0.03	0.031	0.047	0.03
0.3	0.8	0.055	0.046	0.055	0.054	0.056	0.054	0.054	0.047	0.053	0.059	0.053	0.06	0.055	0.052	0.054
0.7	0.5	0.04	0.049	0.033	0.053	0.04	0.048	0.052	0.042	0.053	0.044	0.05	0.046	0.043	0.051	0.045
0.7	0.3	0.055	0.038	0.055	0.055	0.057	0.044	0.06	0.037	0.054	0.051	0.046	0.051	0.052	0.046	0.051
0.7	0.1	0.052	0.06	0.05	0.05	0.057	0.053	0.049	0.054	0.061	0.054	0.057	0.06	0.056	0.051	0.057

### Sheet: Supplement Table 3
Supplement Table 3. Power of MRS across all simulation scenarios where phenotypes differ by ancestry.
Proportions of causal CpGs located in CMR	Proportions of phenotype variance explained by DNA methylation (and ancestry)	Indian			White			Black			Joint-analysis			Standardization
		P + T CoMeBack	P + T	T	P + T CoMeBack	P + T	T	P + T CoMeBack	P + T	T	P + T CoMeBack	P + T	T	P + T CoMeBack	P + T	T
1	0.8	1	0.997	1	1	0.998	1	1	0.998	1	1	0.995	0.99	1	0.996	1
0.7	0.8	1	0.998	1	1	0.998	1	1	0.996	1	0.98	0.982	0.98	0.99	0.988	0.99
0.5	0.8	0.99	0.993	0.99	1	0.997	1	1	0.996	1	0.98	0.979	0.97	0.98	0.979	0.98
0.3	0.8	0.99	0.994	0.99	0.99	0.994	1	0.99	0.989	0.99	0.97	0.965	0.96	0.97	0.972	0.97
0.7	0.5	0.9	0.896	0.9	0.91	0.907	0.91	0.91	0.91	0.91	0.91	0.909	0.91	0.9	0.899	0.9
0.7	0.3	0.7	0.704	0.7	0.65	0.654	0.65	0.69	0.692	0.69	0.74	0.738	0.73	0.71	0.71	0.71
0.7	0.1	0.26	0.262	0.28	0.25	0.254	0.25	0.3	0.292	0.28	0.33	0.337	0.33	0.3	0.294	0.29

### Sheet: Supplement Table 4
Supplement Table 4. Type 1 error of MRS across all simulation scenarios where phenotypes differ by ancestry.
Proportions of causal CpGs located in CMR	Proportions of phenotype variance explained by DNA methylation (and ancestry)	Indian			White			Black			Joint-analysis			Standardization
		P + T CoMeBack	P + T	T	P + T CoMeBack	P + T	T	P + T CoMeBack	P + T	T	P + T CoMeBack	P + T	T	P + T CoMeBack	P + T	T
1	0.8	0.052	0.051	0.058	0.055	0.059	0.059	0.059	0.047	0.058	0.044	0.047	0.049	0.052	0.054	0.05
0.7	0.8	0.038	0.049	0.044	0.059	0.053	0.062	0.05	0.045	0.052	0.053	0.04	0.052	0.052	0.043	0.045
0.5	0.8	0.051	0.047	0.044	0.047	0.05	0.05	0.054	0.049	0.055	0.051	0.043	0.049	0.049	0.042	0.05
0.3	0.8	0.051	0.049	0.044	0.059	0.044	0.063	0.05	0.053	0.048	0.053	0.048	0.052	0.056	0.042	0.053
0.7	0.5	0.048	0.06	0.047	0.049	0.039	0.049	0.065	0.048	0.064	0.051	0.061	0.047	0.053	0.058	0.055
0.7	0.3	0.043	0.06	0.041	0.05	0.044	0.053	0.039	0.05	0.037	0.047	0.046	0.048	0.043	0.054	0.044
0.7	0.1	0.046	0.047	0.044	0.046	0.05	0.049	0.051	0.052	0.044	0.062	0.041	0.06	0.055	0.034	0.06
